# Targeted BRCA1/BRCA2 Sequencing in a Bangladeshi Clinically Referred Cohort Identifies Candidate BRCA1 Loss-of-Function Variants and a Multi-Exon Deletion-Like CNV Signal

**DOI:** 10.64898/2026.05.11.26352643

**Authors:** Syed Muktadir Al Sium, Tanjina Akhtar Banu, Barna Goswami, Showti Raheel Naser, Md Ahashan Habib, Shahina Akter, Mst. Hosne Ara, Sheikh Md Selim Al Din, Ali Nafisa, Maksudur Rahman Nayem, Mohammad Fazle Alam Rabbi, Md Murshed Hasan Sarkar, Md Salim Khan

## Abstract

**Background:** Population-relevant BRCA1/BRCA2 data from Bangladesh are scarce, creating challenges for hereditary breast and ovarian cancer variant interpretation, counseling, and follow-up testing. We examined a clinically referred Bangladeshi cohort to characterize assay-derived BRCA1/BRCA2 short variants, sequencing-depth performance, and copy-number findings in a conservative pilot framework.

**Methods:** Twenty-three de-identified blood-derived DNA samples were assessed using a targeted BRCA1/BRCA2 next-generation sequencing workflow. Downstream analysis used assay-generated short-variant, coverage, and CNV outputs, with coordinates reported on hg19/GRCh37. Short variants were evaluated from high-confidence PASS/VCC-H calls, and CNV review incorporated both target-region and amplicon-level copy-number patterns.

**Results:** After removal of four low-VAF review observations, the primary germline-compatible dataset comprised 304 short-variant observations representing 34 unique variants. Both BRCA1 and BRCA2 contributed comparable variant burdens, while the overall profile was mainly composed of missense and synonymous changes. Six sample-specific heterozygous BRCA1 truncating candidates were observed, including five frameshift variants and one stop-gain variant. Protein-level mapping placed these events across the central-to-C-terminal portion of BRCA1. Sequencing depth was consistently high across the targeted regions, with all 4,255 amplicon-sample measurements exceeding 280x and 99.91% reaching at least 500x. Copy-number analysis highlighted one candidate BRCA1 multi-exon deletion-like event involving exons 15-20 in BCSIR-BRCA-21, with unresolved partial exon 14 involvement.

**Conclusions:** This study provides an initial Bangladesh-focused targeted BRCA1/BRCA2 dataset and identifies candidate short-variant and CNV findings for validation. These findings should be interpreted as analytical candidates only and require confirmatory testing and expert clinical curation before any clinical application. The cohort is referral-enriched and should not be used to infer population prevalence.
