## Supplementary Data File 3 for "Targeted BRCA1/BRCA2 Sequencing in a Bangladeshi Clinically Referred Cohort Identifies Candidate BRCA1 Loss-of-Function Variants and a Multi-Exon Deletion-Like CNV Signal"

### Sheet: Table1_Summary
Characteristic	Value	Notes
Total cohort size	23	BCSIR-BRCA-01-06, 08-24
Age-band information available, n	17	Precise ages removed; non-overlapping 5-year age bands are provided
Observed age-band range	21-25 to 61-65	Aggregate descriptor based on available age bands
Suspected breast cancer / clinically referred, n	22	Referral/intake documentation
Family-history-based screening, n	1	Unaffected at presentation
Family history documented, n	15
Family history present, n	12	Among documented
Family history absent among documented, n	3	Among documented
TNBC status documented, n	3
TNBC reported, n	2

### Sheet: RowLevel_Metadata
Sample_ID	Age_band_5yr	Clinical_indication_category	Family_history_status	Family_history_indicator	TNBC_status	Candidate_finding_context	Anonymization_note
BCSIR-BRCA-01	Unknown	Suspected breast cancer / referred	Unknown	Not documented	Unknown	No candidate LoF/CNV finding highlighted	Exact age, family relationships, and raw clinical notes removed/generalized for participant privacy.
BCSIR-BRCA-02	Unknown	Screening (family history)	Yes	Positive family history documented	Unknown	No candidate LoF/CNV finding highlighted	Exact age, family relationships, and raw clinical notes removed/generalized for participant privacy.
BCSIR-BRCA-03	Unknown	Suspected breast cancer / referred	Unknown	Not documented	Unknown	No candidate LoF/CNV finding highlighted	Exact age, family relationships, and raw clinical notes removed/generalized for participant privacy.
BCSIR-BRCA-04	Unknown	Suspected breast cancer / referred	Unknown	Not documented	Unknown	No candidate LoF/CNV finding highlighted	Exact age, family relationships, and raw clinical notes removed/generalized for participant privacy.
BCSIR-BRCA-05	31-35	Suspected breast cancer / referred	Unknown	Not documented	Unknown	No candidate LoF/CNV finding highlighted	Exact age, family relationships, and raw clinical notes removed/generalized for participant privacy.
BCSIR-BRCA-06	31-35	Suspected breast cancer / referred	Unknown	Not documented	Unknown	No candidate LoF/CNV finding highlighted	Exact age, family relationships, and raw clinical notes removed/generalized for participant privacy.
BCSIR-BRCA-08	Unknown	Suspected breast cancer / referred	Unknown	Not documented	Unknown	No candidate LoF/CNV finding highlighted	Exact age, family relationships, and raw clinical notes removed/generalized for participant privacy.
BCSIR-BRCA-09	41-45	Suspected breast cancer / referred	Unknown	Not documented	Unknown	No candidate LoF/CNV finding highlighted	Exact age, family relationships, and raw clinical notes removed/generalized for participant privacy.
BCSIR-BRCA-10	61-65	Suspected breast cancer / referred	Yes	Positive family history documented	No	No candidate LoF/CNV finding highlighted	Exact age, family relationships, and raw clinical notes removed/generalized for participant privacy.
BCSIR-BRCA-11	36-40	Suspected breast cancer / referred	Yes	Positive family history documented	Unknown	BRCA1 loss-of-function short-variant candidate	Exact age, family relationships, and raw clinical notes removed/generalized for participant privacy.
BCSIR-BRCA-12	31-35	Suspected breast cancer / referred	No	No family history documented	Yes	No candidate LoF/CNV finding highlighted	Exact age, family relationships, and raw clinical notes removed/generalized for participant privacy.
BCSIR-BRCA-13	61-65	Suspected breast cancer / referred	Yes	Positive family history documented	Yes	No candidate LoF/CNV finding highlighted	Exact age, family relationships, and raw clinical notes removed/generalized for participant privacy.
BCSIR-BRCA-14	26-30	Suspected breast cancer / referred	Yes	Positive family history documented	Unknown	No candidate LoF/CNV finding highlighted	Exact age, family relationships, and raw clinical notes removed/generalized for participant privacy.
BCSIR-BRCA-15	51-55	Suspected breast cancer / referred	Yes	Positive family history documented	Unknown	BRCA1 loss-of-function short-variant candidate	Exact age, family relationships, and raw clinical notes removed/generalized for participant privacy.
BCSIR-BRCA-16	21-25	Suspected breast cancer / referred	No	No family history documented	Unknown	No candidate LoF/CNV finding highlighted	Exact age, family relationships, and raw clinical notes removed/generalized for participant privacy.
BCSIR-BRCA-17	36-40	Suspected breast cancer / referred	Yes	Positive family history documented	Unknown	BRCA1 loss-of-function short-variant candidate	Exact age, family relationships, and raw clinical notes removed/generalized for participant privacy.
BCSIR-BRCA-18	36-40	Suspected breast cancer / referred	Yes	Positive family history documented	Unknown	BRCA1 loss-of-function short-variant candidate	Exact age, family relationships, and raw clinical notes removed/generalized for participant privacy.
BCSIR-BRCA-19	56-60	Suspected breast cancer / referred	No	No family history documented	Unknown	BRCA1 loss-of-function short-variant candidate	Exact age, family relationships, and raw clinical notes removed/generalized for participant privacy.
BCSIR-BRCA-20	26-30	Suspected breast cancer / referred	Yes	Positive family history documented	Unknown	No candidate LoF/CNV finding highlighted	Exact age, family relationships, and raw clinical notes removed/generalized for participant privacy.
BCSIR-BRCA-21	36-40	Suspected breast cancer / referred	Yes	Positive family history documented	Unknown	BRCA1 multi-exon deletion-like CNV candidate	Exact age, family relationships, and raw clinical notes removed/generalized for participant privacy.
BCSIR-BRCA-22	Unknown	Suspected breast cancer / referred	Unknown	Not documented	Unknown	No candidate LoF/CNV finding highlighted	Exact age, family relationships, and raw clinical notes removed/generalized for participant privacy.
BCSIR-BRCA-23	31-35	Suspected breast cancer / referred	Yes	Positive family history documented	Unknown	BRCA1 loss-of-function short-variant candidate	Exact age, family relationships, and raw clinical notes removed/generalized for participant privacy.
BCSIR-BRCA-24	31-35	Suspected breast cancer / referred	Yes	Positive family history documented	Unknown	No candidate LoF/CNV finding highlighted	Exact age, family relationships, and raw clinical notes removed/generalized for participant privacy.

### Sheet: Candidate_Finding_Context
Sample_ID	Candidate_finding_context	Age_band_5yr	Clinical_indication_category	Family_history_status	Family_history_indicator	TNBC_status	Interpretation_note
BCSIR-BRCA-11	BRCA1 loss-of-function short-variant candidate	36-40	Suspected breast cancer / referred	Yes	Positive family history documented	Unknown	Descriptive referral context only; not evidence of genotype-phenotype association or segregation.
BCSIR-BRCA-15	BRCA1 loss-of-function short-variant candidate	51-55	Suspected breast cancer / referred	Yes	Positive family history documented	Unknown	Descriptive referral context only; not evidence of genotype-phenotype association or segregation.
BCSIR-BRCA-17	BRCA1 loss-of-function short-variant candidate	36-40	Suspected breast cancer / referred	Yes	Positive family history documented	Unknown	Descriptive referral context only; not evidence of genotype-phenotype association or segregation.
BCSIR-BRCA-18	BRCA1 loss-of-function short-variant candidate	36-40	Suspected breast cancer / referred	Yes	Positive family history documented	Unknown	Descriptive referral context only; not evidence of genotype-phenotype association or segregation.
BCSIR-BRCA-19	BRCA1 loss-of-function short-variant candidate	56-60	Suspected breast cancer / referred	No	No family history documented	Unknown	Descriptive referral context only; not evidence of genotype-phenotype association or segregation.
BCSIR-BRCA-21	BRCA1 multi-exon deletion-like CNV candidate	36-40	Suspected breast cancer / referred	Yes	Positive family history documented	Unknown	Descriptive referral context only; not evidence of genotype-phenotype association or segregation.
BCSIR-BRCA-23	BRCA1 loss-of-function short-variant candidate	31-35	Suspected breast cancer / referred	Yes	Positive family history documented	Unknown	Descriptive referral context only; not evidence of genotype-phenotype association or segregation.
